# Transcriptomics of acute DENV-specific CD8+ T cells does not support qualitative differences as drivers of disease severity

**DOI:** 10.1101/2021.09.01.21262833

**Authors:** Alba Grifoni, Hannah Voic, Jose Mateus, Kai Mei Yan Fung, Alice Wang, Grégory Seumois, Aruna D. De Silva, Rashika Tennekon, Sunil Premawansa, Gayani Premawansa, Rashmi Tippalgama, Ananda Wijewickrama, Ashu Chawla, Jason Greenbaum, Bjoern Peters, Vijayanand Pandagrundan, Daniela Weiskopf, Alessandro Sette

**Author notes:** Address correspondence to Alessandro Sette and Alba Grifoni.

## Abstract

While several lines of evidence suggest a protective role of T cells against disease associated with Dengue virus (DENV) infection, their potential contribution to immunopathology in the acute phase of DENV infection remains controversial, and it has been hypothesized that the more severe form of the disease (dengue hemorrhagic fever, DHF) is associated with altered T cell responses. To address this question, we determined the transcriptomic profiles of DENV-specific CD8+T cells in a cohort of 40 hospitalized DENV donors with either a milder form of the disease (dengue fever, DF) or a more severe disease form (dengue hemorrhagic fever, DHF). We found multiple transcriptomic signatures, one associated with DENV-specific Interferon-gamma responding cells, and two other gene signatures, one specifically associated with the acute phase, and the other with the early convalescent phase. Additionally, we found no differences in quantity and quality of DENV-specific CD8+T cells based on disease severity. Taken together with previous findings that did not detect altered DENV-specific CD4 T cell responses, the current analysis argues against alteration in DENV-specific T cell responses as being a correlate of immunopathology.
