## Supplemental Table 2 for "Transcriptomics of acute DENV-specific CD8+ T cells does not support qualitative differences as drivers of disease severity"

### Sheet: Supplemental Table 2
		IFNγ+ 4-7 PFO Versus IFNγ+ 8+PFO
Gene ENSMBL code	Gene name	log2FoldChangeShrunken (LFC)	padj	Mean IFNγ+ 8 or more days PFO	Mean IFNγ+ 4-7 days PFO	Module number	Module membership	Module membership p value	Figure 4B module color
ENSG00000117632.22	STMN1	1.81	1.4e-10	544.24	2193.22	1	0.928739	1.5339e-27	turquoise
ENSG00000145649.7	GZMA	1.8	1.7e-08	2147.33	8980.42	1	0.812249	1.12673e-15	turquoise
ENSG00000145386.9	CCNA2	1.74	0.00027	52.59	344.44	1	0.877213	8.82692e-21	turquoise
ENSG00000179750.15	APOBEC3B	1.72	0.00046	28.55	243.51	3	0.706708	1.37668e-10	coral
ENSG00000270164.1	LINC01480	1.71	0.00047	74.69	541.16	3	0.923105	1.38541e-26	coral
ENSG00000164104.11	HMGB2	1.69	1.2e-10	838.11	3033.13	1	0.89249	2.05667e-22	turquoise
ENSG00000166803.11	PCLAF	1.67	0.00074	26.76	202.51	1	0.938055	2.62444e-29	turquoise
ENSG00000072571.19	HMMR	1.64	0.00085	9.88	104.11	1	0.869661	4.72721e-20	turquoise
ENSG00000066279.17	ASPM	1.58	0.0011	62.7	343.74	1	0.86109	2.80955e-19	turquoise
ENSG00000169715.14	MT1E	1.58	0.00032	21.92	97.39	1	0.791224	1.96589e-14	turquoise
ENSG00000175063.16	UBE2C	1.58	0.0016	91.72	635.53	1	0.936011	6.74874e-29	turquoise
ENSG00000134057.14	CCNB1	1.57	0.00042	157.33	699.56	1	0.9061	4.33172e-24	turquoise
ENSG00000135451.12	TROAP	1.57	0.0017	27.96	204.84	1	0.881547	3.20337e-21	turquoise
ENSG00000178999.12	AURKB	1.55	0.0014	20.16	234.52	1	0.897592	5.15745e-23	turquoise
ENSG00000188404.8	SELL	1.55	8.2e-05	1433.9	5441.74	1	0.88114	3.52916e-21	turquoise
ENSG00000089685.14	BIRC5	1.54	0.0021	29.46	261.09	1	0.912108	6.50777e-25	turquoise
ENSG00000126787.12	DLGAP5	1.54	0.0014	16.47	203.47	1	0.851929	1.66289e-18	turquoise
ENSG00000176890.15	TYMS	1.53	0.00035	61.77	251.65	1	0.845461	5.43886e-18	turquoise
ENSG00000157456.7	CCNB2	1.52	0.002	44.68	482.17	1	0.933586	1.98844e-28	turquoise
ENSG00000143228.12	NUF2	1.51	0.0018	31.3	151.35	1	0.811641	1.22999e-15	turquoise
ENSG00000196465.10	MYL6B	1.51	3.6e-05	67.01	234.19	1	0.835353	3.12195e-17	turquoise
ENSG00000088826.17	SMOX	1.5	0.0018	130.5	624.93	3	0.629989	4.10793e-08	coral
ENSG00000228716.6	DHFR	1.5	0.0024	7.95	41.57	1	0.703532	1.80603e-10	turquoise
ENSG00000164109.13	MAD2L1	1.47	3.1e-05	135.82	452.04	1	0.886632	9.26221e-22	turquoise
ENSG00000240350.2	AC017002.3	1.45	8e-05	108.74	361.54	1	0.70428	1.69477e-10	turquoise
ENSG00000035499.12	DEPDC1B	1.44	0.0051	21.44	145.37	1	0.844302	6.68667e-18	turquoise
ENSG00000085063.14	CD59	1.43	2.1e-08	1417.41	4166.37	3	0.908498	2.06526e-24	coral
ENSG00000166851.14	PLK1	1.43	0.0055	55.1	314.09	1	0.89374	1.47491e-22	turquoise
ENSG00000167900.11	TK1	1.43	0.0056	61.54	404.66	1	0.91625	1.62473e-25	turquoise
ENSG00000089012.14	SIRPG	1.41	0.0058	48.78	399.15	3	0.835109	3.25152e-17	coral
ENSG00000122952.16	ZWINT	1.41	0.0066	48.01	317.89	1	0.891422	2.72357e-22	turquoise
ENSG00000122873.11	CISD1	1.4	6.7e-07	154.93	453.71	1	0.786063	3.77418e-14	turquoise
ENSG00000134901.12	KDELC1	1.4	0.0071	12.69	75.71	3	0.652624	9.04915e-09	coral
ENSG00000117318.8	ID3	1.38	0.0022	124.91	456.53	3	0.554916	2.8624e-06	coral
ENSG00000183208.12	GDPGP1	1.38	0.004	23.63	95.59	3	0.6166	9.50428e-08	coral
ENSG00000203760.8	CENPW	1.38	0.001	48.33	165.34	1	0.879638	5.03131e-21	turquoise
ENSG00000165480.15	SKA3	1.37	0.0075	10.3	85.75	1	0.836136	2.73833e-17	turquoise
ENSG00000042493.15	CAPG	1.36	0.0095	61.1	363.36	3	0.730157	1.65047e-11	coral
ENSG00000171848.14	RRM2	1.36	0.0087	85.24	417.52	1	0.839333	1.59168e-17	turquoise
ENSG00000140365.15	COMMD4	1.35	1.6e-07	144.47	398.44	1	0.83722	2.28113e-17	turquoise
ENSG00000145850.8	TIMD4	1.34	0.0038	220.1	803.45	3	0.886181	1.03665e-21	coral
ENSG00000021355.12	SERPINB1	1.33	2e-08	930.88	2501.54	3	0.776091	1.26684e-13	coral
ENSG00000075218.18	GTSE1	1.33	0.012	14.54	86.39	1	0.888233	6.19007e-22	turquoise
ENSG00000103490.13	PYCARD	1.32	8.6e-06	76.53	213.71	1	0.765061	4.5077e-13	turquoise
ENSG00000131747.14	TOP2A	1.32	0.0071	152.65	593.34	1	0.83442	3.64614e-17	turquoise
ENSG00000163808.16	KIF15	1.32	0.012	21.79	127.28	1	0.790058	2.2816e-14	turquoise
ENSG00000184357.4	HIST1H1B	1.32	0.011	2.5	18.36	1	0.795424	1.14056e-14	turquoise
ENSG00000196154.11	S100A4	1.32	1.6e-08	2672.51	7142.24	1	0.77943	8.5052e-14	turquoise
ENSG00000033170.16	FUT8	1.31	9.7e-07	200.41	541.11	3	0.6888	6.08199e-10	coral
ENSG00000130270.16	ATP8B3	1.31	0.012	2.98	22.34	3	0.492247	4.83013e-05	grey
ENSG00000170312.15	CDK1	1.31	0.013	85.54	440.7	1	0.930936	6.18852e-28	turquoise
ENSG00000222032.1	AC112721.2	1.31	0.00015	60.53	174.34	3	0.816883	5.71639e-16	coral
ENSG00000023572.8	GLRX2	1.3	0.00027	59.9	172.7	3	0.807229	2.30165e-15	coral
ENSG00000142945.12	KIF2C	1.3	0.013	44.06	199.15	1	0.770986	2.29966e-13	turquoise
ENSG00000152253.8	SPC25	1.3	0.013	10.04	73.54	1	0.882495	2.55293e-21	turquoise
ENSG00000169679.14	BUB1	1.3	0.0072	92.55	335.69	1	0.860614	3.09096e-19	turquoise
ENSG00000173905.8	GOLIM4	1.3	0.00044	344.1	1005.13	3	0.806235	2.64468e-15	coral
ENSG00000175315.2	CST6	1.29	0.015	9.98	61.28	3	0.595172	3.36352e-07	coral
ENSG00000187837.3	HIST1H1C	1.29	5e-05	62.36	171.72	1	0.66633	3.39877e-09	turquoise
ENSG00000100714.15	MTHFD1	1.28	0.0013	179.07	535.56	3	0.856816	6.53925e-19	coral
ENSG00000104147.8	OIP5	1.28	0.016	7.12	33.76	1	0.818679	4.37206e-16	turquoise
ENSG00000117724.12	CENPF	1.27	0.0032	93.85	290.98	1	0.883864	1.8334e-21	turquoise
ENSG00000196923.13	PDLIM7	1.27	0.0018	65.15	196.24	1	0.669682	2.65408e-09	turquoise
ENSG00000276368.1	HIST1H2AJ	1.27	0.017	3.04	18.55	1	0.764349	4.88104e-13	turquoise
ENSG00000068489.12	PRR11	1.26	0.019	9.47	53.58	1	0.741145	5.65353e-12	turquoise
ENSG00000121621.6	KIF18A	1.26	0.016	20.21	83.94	1	0.797563	8.6014e-15	turquoise
ENSG00000167460.14	TPM4	1.26	7.5e-08	998.43	2531.81	3	0.900361	2.36056e-23	coral
ENSG00000189013.14	KIR2DL4	1.26	0.018	61.47	312.82	1	0.593605	3.67586e-07	turquoise
ENSG00000077152.9	UBE2T	1.25	0.011	41.67	148.08	1	0.854734	9.77429e-19	turquoise
ENSG00000117399.13	CDC20	1.25	0.018	64.29	408.78	1	0.861551	2.56069e-19	turquoise
ENSG00000137804.12	NUSAP1	1.25	0.0025	252.6	747.66	1	0.874629	1.58671e-20	turquoise
ENSG00000148773.13	MKI67	1.25	0.02	107.77	537.09	1	0.865051	1.25179e-19	turquoise
ENSG00000151725.11	CENPU	1.25	0.011	46.63	167.53	1	0.798358	7.73845e-15	turquoise
ENSG00000276043.4	UHRF1	1.25	0.019	6.8	31.27	1	0.66028	5.26923e-09	turquoise
ENSG00000123975.4	CKS2	1.24	4.5e-06	1212.49	3091.38	1	0.726984	2.22738e-11	turquoise
ENSG00000127564.16	PKMYT1	1.24	0.011	5.08	53.42	1	0.706247	1.43228e-10	turquoise
ENSG00000109805.9	NCAPG	1.22	0.024	35.15	180	1	0.87552	1.29804e-20	turquoise
ENSG00000123892.11	RAB38	1.22	0.01	251.02	813.13	3	0.848967	2.88083e-18	coral
ENSG00000196975.15	ANXA4	1.22	0.0027	235.44	670.13	3	0.80366	3.77654e-15	coral
ENSG00000119655.10	NPC2	1.21	2.9e-09	323.19	779.51	1	0.717816	5.17544e-11	turquoise
ENSG00000135931.17	ARMC9	1.21	0.021	34.09	134.81	3	0.690036	5.50827e-10	coral
ENSG00000198720.12	ANKRD13B	1.21	0.018	7.58	27.41	3	0.615852	9.94907e-08	coral
ENSG00000100577.18	GSTZ1	1.2	0.0091	38.1	116.68	1	0.687827	6.57347e-10	turquoise
ENSG00000137133.10	HINT2	1.2	1.2e-10	223.94	532.82	1	0.820745	3.19983e-16	turquoise
ENSG00000080986.12	NDC80	1.19	0.013	67.36	214.44	1	0.760168	7.74486e-13	turquoise
ENSG00000157483.8	MYO1E	1.19	0.025	36.18	221.22	3	0.865414	1.16071e-19	coral
ENSG00000164087.7	POC1A	1.19	0.027	11.78	68.53	1	0.665631	3.57738e-09	turquoise
ENSG00000169756.16	LIMS1	1.19	1.1e-06	271.9	659.96	3	0.801933	4.78256e-15	coral
ENSG00000117650.12	NEK2	1.18	0.023	12.27	93.03	1	0.812048	1.15984e-15	turquoise
ENSG00000123485.11	HJURP	1.18	0.019	15.79	138.47	1	0.834605	3.53585e-17	turquoise
ENSG00000161888.11	SPC24	1.18	0.027	9.16	56.77	1	0.737823	7.8601e-12	turquoise
ENSG00000173207.12	CKS1B	1.18	0.00019	137.87	349.05	1	0.842424	9.31229e-18	turquoise
ENSG00000110777.11	POU2AF1	1.17	0.032	48.92	217.17	3	0.796733	9.60069e-15	coral
ENSG00000112742.9	TTK	1.17	0.028	15.92	99.1	1	0.784047	4.84598e-14	turquoise
ENSG00000112984.11	KIF20A	1.16	0.023	12.18	103.13	1	0.800851	5.53781e-15	turquoise
ENSG00000129173.12	E2F8	1.16	0.015	3.1	36.1	1	0.733393	1.21046e-11	turquoise
ENSG00000130021.13	PUDP	1.16	0.019	73	230.01	1	0.532437	8.41876e-06	turquoise
ENSG00000140263.13	SORD	1.16	0.022	25.61	83.61	3	0.694153	3.9453e-10	coral
ENSG00000185480.11	PARPBP	1.16	0.032	24.7	101.53	1	0.741356	5.53545e-12	turquoise
ENSG00000253948.1	AC104986.2	1.16	0.0025	10.87	28.94	1	0.546481	4.33029e-06	turquoise
ENSG00000024526.16	DEPDC1	1.15	0.031	13.61	85.67	1	0.775511	1.35679e-13	turquoise
ENSG00000090932.10	DLL3	1.15	0.034	6.13	33.72	3	0.619066	8.16795e-08	coral
ENSG00000093009.9	CDC45	1.15	0.021	11.75	106.26	1	0.717146	5.49733e-11	turquoise
ENSG00000111665.11	CDCA3	1.15	0.034	17.02	89.06	1	0.826212	1.3738e-16	turquoise
ENSG00000178562.17	CD28	1.15	0.0073	283.88	776.15	3	0.796868	9.43062e-15	coral
ENSG00000185634.11	SHC4	1.15	0.026	30.53	231.63	3	0.779423	8.51231e-14	coral
ENSG00000004468.12	CD38	1.14	0.024	297.81	965.59	1	0.7761	1.26558e-13	turquoise
ENSG00000171241.8	SHCBP1	1.14	0.035	26.21	145.92	1	0.839643	1.50898e-17	turquoise
ENSG00000174371.16	EXO1	1.14	0.033	12.24	78.1	1	0.676091	1.63949e-09	turquoise
ENSG00000259188.5	AC025040.1	1.14	0.028	12.45	42.42	1	0.576603	9.35782e-07	turquoise
ENSG00000100979.14	PLTP	1.13	0.015	3.15	36.5	1	0.512214	2.08442e-05	turquoise
ENSG00000146858.7	ZC3HAV1L	1.13	0.019	14.76	43.53	3	0.74646	3.3021e-12	coral
ENSG00000198417.6	MT1F	1.13	0.0034	59.75	152.84	1	0.768464	3.06986e-13	turquoise
ENSG00000234261.3	AL138720.1	1.13	0.036	21.25	75.82	3	0.839838	1.45931e-17	coral
ENSG00000158373.8	HIST1H2BD	1.12	0.041	5.6	21.43	1	0.420541	0.000665915	grey
ENSG00000177494.5	ZBED2	1.12	0.0049	1006.05	2589.39	3	0.609094	1.49558e-07	coral
ENSG00000137812.19	KNL1	1.11	0.04	51.47	181.16	1	0.750527	2.16852e-12	turquoise
ENSG00000184986.10	TMEM121	1.11	0.04	21.66	78.97	3	0.745649	3.5876e-12	coral
ENSG00000197582.5	GPX1P1	1.11	0.0024	11.29	28.08	1	0.572653	1.15404e-06	turquoise
ENSG00000129422.14	MTUS1	1.1	0.043	15.26	86.42	3	0.556785	2.60761e-06	coral
ENSG00000137434.11	C6orf52	1.1	0.045	7.23	36.83	1	0.674218	1.88966e-09	turquoise
ENSG00000173114.12	LRRN3	1.1	0.03	231.98	710.53	3	0.733735	1.17109e-11	coral
ENSG00000224376.1	AC017104.1	1.1	0.045	3.26	17.4	1	0.384539	0.00202982	grey
ENSG00000006576.16	PHTF2	1.09	0.0041	177.58	436.32	1	0.492265	4.82651e-05	grey
ENSG00000100292.16	HMOX1	1.09	0.046	15.27	84.01	3	0.613067	1.17824e-07	coral
ENSG00000109881.16	CCDC34	1.09	0.044	8.08	27.53	1	0.693005	4.33245e-10	turquoise
ENSG00000164171.10	ITGA2	1.09	0.049	35.84	146.33	3	0.672621	2.13118e-09	coral
ENSG00000092853.13	CLSPN	1.08	0.039	23.9	75.28	1	0.746848	3.17353e-12	turquoise
ENSG00000100526.19	CDKN3	1.08	0.011	200.6	514.84	1	0.813473	9.43614e-16	turquoise
ENSG00000102174.8	PHEX	1.08	0.047	14.25	80.89	3	0.66219	4.59313e-09	coral
ENSG00000137563.11	GGH	1.08	0.028	62.86	178.42	1	0.780635	7.35316e-14	turquoise
ENSG00000146670.9	CDCA5	1.08	0.048	20.85	118.39	1	0.781256	6.81952e-14	turquoise
ENSG00000168078.9	PBK	1.08	0.036	9.79	73.42	1	0.805235	3.03913e-15	turquoise
ENSG00000196678.13	ERI2	1.08	0.046	4.57	27.51	1	0.614137	1.10434e-07	turquoise
ENSG00000112208.11	BAG2	1.07	0.0094	153.23	380.71	3	0.778849	9.11995e-14	coral
ENSG00000138413.13	IDH1	1.07	0.016	106.24	277.56	3	0.718902	4.69172e-11	coral
ENSG00000162777.16	DENND2D	1.07	3.9e-08	595.78	1293.23	3	0.664145	3.98662e-09	coral
ENSG00000172215.5	CXCR6	1.07	0.003	888.43	2123.65	1	0.666147	3.44466e-09	turquoise
ENSG00000180964.16	TCEAL8	1.07	0.0014	102.47	240.76	1	0.8103	1.49053e-15	turquoise
ENSG00000164975.15	SNAPC3	1.06	0.015	86.33	220.56	3	0.720075	4.21764e-11	coral
ENSG00000100285.9	NEFH	1.05	0.042	5.04	37.36	3	0.652625	9.04851e-09	coral
ENSG00000106266.10	SNX8	1.05	0.014	342.57	855.07	3	0.771787	2.09636e-13	coral
ENSG00000139193.3	CD27	1.05	0.00096	1385.4	3131.12	3	0.863972	1.56405e-19	coral
ENSG00000145088.8	EAF2	1.04	0.011	79.53	193.53	3	0.631908	3.63062e-08	coral
ENSG00000182557.7	SPNS3	1.04	0.039	16.12	44.71	3	0.597294	2.98003e-07	coral
ENSG00000115523.16	GNLY	1.03	7.5e-06	21914.7	46766.5	1	0.690879	5.14654e-10	turquoise
ENSG00000164051.13	CCDC51	1.03	0.038	67.96	183.28	1	0.623369	6.25013e-08	turquoise
ENSG00000124532.14	MRS2	1.02	0.01	119	278.26	1	0.45448	0.000206709	grey
ENSG00000198715.11	GLMP	1.02	0.0014	88.68	197.76	1	0.649945	1.08955e-08	turquoise
ENSG00000029993.14	HMGB3	1.01	0.032	47.74	120.34	1	0.756246	1.18412e-12	turquoise
ENSG00000172366.19	MCRIP2	1.01	0.019	49.71	119.69	3	0.754889	1.36906e-12	coral
ENSG00000177855.8	CACYBPP2	1.01	0.005	6.67	15.43	3	0.579499	8.01062e-07	coral
ENSG00000196937.10	FAM3C	1.01	0.0019	632.68	1390.01	3	0.809606	1.64558e-15	coral
ENSG00000079257.7	LXN	1	0.036	86.29	215.4	3	0.635592	2.85727e-08	coral
ENSG00000154229.11	PRKCA	1	0.0061	80.24	181.08	1	0.573467	1.10549e-06	turquoise
ENSG00000008710.19	PKD1	-1	0.046	76.71	28.44	2	0.484732	6.53952e-05	grey
ENSG00000222009.8	BTBD19	-1	0.0045	230.3	102.82	1	-0.60844	1.55498e-07	grey
ENSG00000224470.7	ATXN1L	-1	0.0019	142.17	64.81	2	0.581069	7.35862e-07	blue
ENSG00000259529.1	AL136295.5	-1	0.0099	106.48	46.3	2	0.646609	1.36937e-08	blue
ENSG00000005007.12	UPF1	-1.01	0.0013	149	67.77	2	0.691037	5.08127e-10	blue
ENSG00000111642.14	CHD4	-1.01	2.6e-07	1490.29	718.25	2	0.909341	1.58385e-24	blue
ENSG00000118503.14	TNFAIP3	-1.01	3.9e-08	8279.61	4002.81	1	-0.706668	1.38138e-10	grey
ENSG00000169554.18	ZEB2	-1.01	5.4e-09	6176.19	2990.38	1	-0.736112	9.2956e-12	grey
ENSG00000174282.11	ZBTB4	-1.01	0.028	120.27	47.69	2	0.651731	9.62882e-09	blue
ENSG00000133639.4	BTG1	-1.02	2e-07	12832.3	6122.97	1	-0.744063	4.21532e-12	grey
ENSG00000174485.15	DENND4A	-1.02	1.4e-07	836.01	398.28	4	0.799701	6.46581e-15	yellow
ENSG00000268804.1	LINC02132	-1.02	0.044	105.07	37.37	1	-0.366926	0.00335223	grey
ENSG00000042832.11	TG	-1.03	0.039	56.29	20.3	1	-0.459858	0.000169778	grey
ENSG00000120217.13	CD274	-1.03	0.016	242.44	98.92	4	0.628759	4.4443e-08	yellow
ENSG00000127603.24	MACF1	-1.03	2.1e-06	2711.32	1275.88	2	0.832889	4.6953e-17	blue
ENSG00000150687.11	PRSS23	-1.03	6.9e-05	627.72	289.43	1	-0.572676	1.15264e-06	grey
ENSG00000167604.14	NFKBID	-1.03	0.00033	10974.7	4988.93	1	-0.592801	3.84673e-07	grey
ENSG00000271819.1	RNU6-94P	-1.03	0.01	27.35	11.41	2	0.577396	8.9695e-07	blue
ENSG00000108691.9	CCL2	-1.04	0.049	106.09	31.95	1	-0.387763	0.00184617	grey
ENSG00000159885.13	ZNF222	-1.04	0.044	89.18	30.18	1	-0.345069	0.0060199	grey
ENSG00000169203.16	NPIPB12	-1.04	0.00038	18.09	7.95	2	0.48932	5.43958e-05	grey
ENSG00000179388.8	EGR3	-1.04	0.018	902.45	360.21	1	-0.431971	0.0004552	grey
ENSG00000234518.2	PTGES3P1	-1.04	0.0056	105.68	45.32	2	0.719795	4.32646e-11	blue
ENSG00000140749.8	IGSF6	-1.05	0.046	31.88	6.9	0	0.443588	0.000304947	grey
ENSG00000166888.11	STAT6	-1.05	2.6e-05	1451.17	661.48	2	0.815378	7.1409e-16	blue
ENSG00000227155.7	AL161725.1	-1.05	0.045	20.01	6.04	2	0.461684	0.000158684	grey
ENSG00000245904.3	AC025164.2	-1.05	0.0046	66.43	27.97	1	-0.485253	6.40492e-05	grey
ENSG00000259924.1	AC011939.1	-1.05	0.0028	239.09	102.92	2	0.393161	0.00157174	grey
ENSG00000018189.12	RUFY3	-1.06	0.044	53.39	16.52	2	0.639101	2.26784e-08	blue
ENSG00000148339.12	SLC25A25	-1.06	0.015	94.46	36.91	3	-0.431272	0.000466088	grey
ENSG00000235381.1	AL596202.1	-1.06	0.041	27.61	5.58	0	0.559452	2.28043e-06	grey
ENSG00000007264.14	MATK	-1.07	0.0048	362.15	149.78	1	-0.477858	8.57514e-05	grey
ENSG00000074621.13	SLC24A1	-1.07	0.026	66.29	23.6	2	0.492766	4.72877e-05	grey
ENSG00000182379.9	NXPH4	-1.07	0.035	101.21	33.7	3	-0.425724	0.000561333	grey
ENSG00000185697.16	MYBL1	-1.07	0.011	114.51	44.96	2	0.552782	3.18185e-06	blue
ENSG00000278829.1	AC099811.5	-1.07	0.041	21.06	6.42	1	-0.365584	0.00347896	grey
ENSG00000026652.13	AGPAT4	-1.08	0.00048	189.87	82.3	1	-0.557346	2.53531e-06	grey
ENSG00000076984.17	MAP2K7	-1.08	0.00037	79.48	34.52	1	-0.459337	0.000173073	grey
ENSG00000109321.10	AREG	-1.08	0.042	55.2	12.72	1	-0.330685	0.00866162	grey
ENSG00000211935.3	IGHV1-3	-1.08	0.03	52.69	17.74	1	-0.334357	0.00790585	grey
ENSG00000237499.6	AL357060.2	-1.08	9.3e-06	371.58	166.2	2	0.721102	3.84029e-11	blue
ENSG00000105717.13	PBX4	-1.09	0.00092	421.37	176.75	4	0.763329	5.46781e-13	yellow
ENSG00000110848.8	CD69	-1.09	0.00058	13748.9	5883.45	1	-0.577016	9.1535e-07	grey
ENSG00000132274.15	TRIM22	-1.09	9e-10	7736.13	3524.8	1	-0.691556	4.87272e-10	grey
ENSG00000146278.10	PNRC1	-1.09	0.0001	1546.58	673.81	1	-0.488416	5.64187e-05	grey
ENSG00000236194.3	AC099811.1	-1.09	0.036	34.62	10.41	1	-0.358724	0.00419555	grey
ENSG00000254266.5	PKIA-AS1	-1.09	0.036	48.03	14.05	2	0.528238	1.02111e-05	blue
ENSG00000145819.15	ARHGAP26	-1.1	1.9e-06	685.75	304.27	1	-0.611935	1.26151e-07	grey
ENSG00000162924.13	REL	-1.1	1.6e-06	4686.1	2083.02	1	-0.725406	2.58141e-11	grey
ENSG00000226979.8	LTA	-1.1	0.0029	1005.35	409.04	1	-0.476692	8.97345e-05	grey
ENSG00000283118.1	AC009951.2	-1.1	0.036	26.26	6.61	2	0.647729	1.26862e-08	blue
ENSG00000102908.20	NFAT5	-1.11	2e-07	2321.02	1030.11	1	-0.659286	5.65745e-09	grey
ENSG00000165995.18	CACNB2	-1.11	0.027	58.4	18.2	1	-0.40844	0.000982049	grey
ENSG00000175274.18	TP53I11	-1.11	0.015	155.76	55.29	1	-0.494816	4.34774e-05	grey
ENSG00000257511.1	AC084824.1	-1.11	0.014	28.83	10.54	2	0.556023	2.70887e-06	blue
ENSG00000119138.4	KLF9	-1.12	1.1e-05	477.1	206.49	2	0.768793	2.95719e-13	blue
ENSG00000136367.13	ZFHX2	-1.12	0.033	20.59	4.5	0	0.298275	0.0185378	grey
ENSG00000133818.13	RRAS2	-1.13	0.00038	246.91	102.3	4	0.731326	1.47634e-11	yellow
ENSG00000231858.5	AC067945.3	-1.13	4.8e-05	36.97	15.84	1	-0.600807	2.43409e-07	grey
ENSG00000270640.1	AC104695.3	-1.13	0.024	28.5	8.65	2	0.554383	2.93935e-06	blue
ENSG00000031081.10	ARHGAP31	-1.14	0.0043	197.84	74.36	4	0.47842	8.38895e-05	grey
ENSG00000123146.19	ADGRE5	-1.14	2e-08	5096.85	2218.94	1	-0.730813	1.5504e-11	grey
ENSG00000149591.16	TAGLN	-1.14	0.029	22.91	5.22	2	0.485206	6.41694e-05	grey
ENSG00000161791.13	FMNL3	-1.14	3.6e-05	245.88	102.85	1	-0.508599	2.43646e-05	grey
ENSG00000223725.6	AC009226.1	-1.14	0.014	31.8	10.95	1	-0.463279	0.000149543	grey
ENSG00000007047.14	MARK4	-1.15	0.019	27.34	8.4	2	0.510444	2.25043e-05	blue
ENSG00000007237.18	GAS7	-1.15	0.0072	205.94	73.77	1	-0.503961	2.96889e-05	grey
ENSG00000078687.17	TNRC6C	-1.15	0.011	119.7	41.12	4	0.728664	1.90145e-11	yellow
ENSG00000125735.10	TNFSF14	-1.15	0.00026	5986.5	2429.26	1	-0.668207	2.96048e-09	grey
ENSG00000144824.20	PHLDB2	-1.15	0.016	198.25	64.32	4	0.862241	2.227e-19	yellow
ENSG00000227777.1	AL031736.1	-1.15	0.023	47.37	13.44	1	-0.476383	9.08205e-05	grey
ENSG00000260417.1	AC092127.1	-1.15	0.023	35.93	10.5	2	0.642718	1.78157e-08	blue
ENSG00000261490.1	AC005674.2	-1.15	0.019	56.5	17.42	1	-0.400123	0.00127207	grey
ENSG00000065989.15	PDE4A	-1.16	0.02	110.53	32.21	4	0.620885	7.29786e-08	yellow
ENSG00000120833.13	SOCS2	-1.16	0.012	142.7	47.77	4	0.637759	2.47817e-08	yellow
ENSG00000125740.13	FOSB	-1.16	0.0033	241.58	89.99	2	0.65186	9.54288e-09	blue
ENSG00000271913.5	AL035530.2	-1.16	0.00064	103.42	40.76	1	-0.582254	6.90017e-07	grey
ENSG00000100307.12	CBX7	-1.17	0.01	142.78	47.38	2	0.663417	4.20301e-09	blue
ENSG00000224383.7	PRR29	-1.17	0.0094	30.01	10.09	2	0.58905	4.74642e-07	blue
ENSG00000228863.8	AL121985.1	-1.17	0.018	41.76	12.38	2	0.732948	1.26355e-11	blue
ENSG00000233340.1	AL139120.1	-1.17	0.0014	20.53	7.72	2	0.755227	1.32056e-12	blue
ENSG00000258843.1	AL133485.1	-1.17	0.021	20.69	4.42	2	0.815042	7.50235e-16	blue
ENSG00000158321.15	AUTS2	-1.18	0.00027	258.43	102.23	2	0.685919	7.6483e-10	blue
ENSG00000246477.3	AF131216.1	-1.18	0.019	37.17	10.2	2	0.4283	0.000515108	grey
ENSG00000256087.6	ZNF432	-1.18	0.0098	133.96	44.26	2	0.486412	6.11485e-05	grey
ENSG00000279133.1	AC018628.1	-1.18	0.023	29.89	6.72	2	0.587898	5.06026e-07	blue
ENSG00000100503.23	NIN	-1.19	2.1e-06	1113.87	455.99	2	0.644674	1.56155e-08	blue
ENSG00000011600.11	TYROBP	-1.2	0.0053	197.51	66.96	1	-0.448657	0.000254881	grey
ENSG00000222078.1	RN7SKP110	-1.2	0.019	27.67	6.65	2	0.561534	2.05212e-06	blue
ENSG00000270069.1	MIR222HG	-1.2	4.8e-05	246.87	98.03	1	-0.58722	5.25379e-07	grey
ENSG00000151692.14	RNF144A	-1.21	0.018	63.6	15.4	4	0.76632	3.91379e-13	yellow
ENSG00000196498.13	NCOR2	-1.21	0.00018	96.31	37.04	2	0.747078	3.09929e-12	blue
ENSG00000207870.1	MIR221	-1.21	0.011	15.56	4.68	1	-0.393877	0.00153824	grey
ENSG00000223525.1	RABGAP1L-IT1	-1.21	0.017	26.16	6.5	2	0.554784	2.88133e-06	blue
ENSG00000171132.13	PRKCE	-1.22	0.0056	53.59	17.44	4	0.741378	5.52327e-12	yellow
ENSG00000267322.2	SNHG22	-1.22	0.0012	42.49	15.2	1	-0.613449	1.15133e-07	grey
ENSG00000218596.2	AL162578.1	-1.23	0.013	22.72	6.14	2	0.605086	1.89606e-07	blue
ENSG00000119508.17	NR4A3	-1.24	6.9e-05	3742.44	1420.64	1	-0.55675	2.61214e-06	grey
ENSG00000137166.14	FOXP4	-1.24	0.00014	109.02	40.57	2	0.85975	3.67229e-19	blue
ENSG00000169252.5	ADRB2	-1.24	0.0029	839.12	279.68	1	-0.591002	4.25607e-07	grey
ENSG00000226312.7	CFLAR-AS1	-1.24	0.0081	27.9	8.34	2	0.47321	0.000102668	grey
ENSG00000175505.10	CLCF1	-1.25	0.0087	150.43	42.84	1	-0.456294	0.000193501	grey
ENSG00000276961.1	MIR7848	-1.25	2e-05	75.54	28.65	1	-0.630862	3.88391e-08	grey
ENSG00000279166.1	AC009951.1	-1.25	0.00016	355.6	132.18	2	0.866169	9.91621e-20	blue
ENSG00000201076.1	RNU4-51P	-1.26	0.013	15.04	2.7	2	0.63423	3.12298e-08	blue
ENSG00000224988.1	AL158207.1	-1.26	0.0031	49.46	15.88	2	0.564936	1.72454e-06	blue
ENSG00000256128.5	LINC00944	-1.26	0.002	317.38	104.88	1	-0.589999	4.50184e-07	grey
ENSG00000125462.16	C1orf61	-1.27	0.01	27.31	6.93	1	-0.391155	0.00166914	grey
ENSG00000235579.1	AC007283.2	-1.27	0.004	20.86	6.39	1	-0.354753	0.00466756	grey
ENSG00000109320.11	NFKB1	-1.28	4.7e-10	1788.93	703.83	2	0.866797	8.69348e-20	blue
ENSG00000163734.4	CXCL3	-1.28	0.0073	72.29	9.41	0	0.842187	9.70771e-18	grey
ENSG00000115009.11	CCL20	-1.29	0.0098	789.03	164.25	4	0.860265	3.31452e-19	yellow
ENSG00000186088.15	GSAP	-1.3	0.0069	132.2	34.71	3	-0.426981	0.000538316	grey
ENSG00000281376.1	ABALON	-1.32	3.9e-05	67.04	23.72	2	0.806964	2.38859e-15	blue
ENSG00000030419.16	IKZF2	-1.33	0.0073	300.3	65	2	0.714188	7.15976e-11	blue
ENSG00000268041.2	AC010616.1	-1.33	0.0005	29.31	9.49	1	-0.381137	0.00224115	grey
ENSG00000226380.9	AC016831.1	-1.34	7.9e-07	393.21	142.46	1	-0.64087	2.01618e-08	grey
ENSG00000277969.1	AC006449.6	-1.34	1.2e-08	438.87	162.57	1	-0.707804	1.25251e-10	grey
ENSG00000271856.1	LINC01215	-1.35	8.5e-06	126.57	44.12	1	-0.638995	2.28375e-08	grey
ENSG00000104951.15	IL4I1	-1.36	0.0051	178.54	27.17	4	0.9079	2.48883e-24	yellow
ENSG00000149557.12	FEZ1	-1.37	0.0013	791.72	228.11	4	0.86628	9.69023e-20	yellow
ENSG00000106952.7	TNFSF8	-1.4	0.0033	434.43	98.88	4	0.469487	0.000118371	grey
ENSG00000234883.5	MIR155HG	-1.4	1.2e-10	5651.23	2019.79	1	-0.574343	1.05537e-06	grey
ENSG00000111252.10	SH2B3	-1.41	4e-07	556.71	188.72	2	0.792404	1.68922e-14	blue
ENSG00000139318.7	DUSP6	-1.44	0.0022	245.33	53.48	1	-0.581184	7.31301e-07	grey
ENSG00000163735.6	CXCL5	-1.44	0.0023	127.98	16.36	0	0.651329	9.90119e-09	grey
ENSG00000277089.4	AC243829.4	-1.44	5.3e-05	80.19	24.54	1	-0.437065	0.000382541	grey
ENSG00000135272.10	MDFIC	-1.46	1.2e-10	1071.17	362.34	2	0.864694	1.34783e-19	blue
ENSG00000225492.6	GBP1P1	-1.46	0.0021	65.35	8.71	0	0.00169148	0.98959	grey
ENSG00000163249.11	CCNYL1	-1.47	0.0015	74.19	15.92	2	0.510013	2.29269e-05	blue
ENSG00000257242.7	LINC01619	-1.48	0.00021	99.23	26.83	4	0.67682	1.55081e-09	yellow
ENSG00000166920.12	C15orf48	-1.54	0.00087	141.14	15.22	4	0.742573	4.8995e-12	yellow
ENSG00000242829.1	RPS26P21	-1.54	0.0011	24.53	3.79	2	0.707635	1.27092e-10	blue
ENSG00000204160.11	ZDHHC18	-1.55	4.7e-05	110.92	29.36	4	0.807823	2.11728e-15	yellow
ENSG00000244720.1	AC055748.1	-1.55	0.00021	86.87	21.03	2	0.649634	1.11316e-08	blue
ENSG00000248643.5	RBM14-RBM4	-1.56	8.8e-05	16.75	4.3	0	0.622186	6.72985e-08	grey
ENSG00000046653.14	GPM6B	-1.58	0.00059	37.23	7.03	2	0.532678	8.32522e-06	blue
ENSG00000130518.16	KIAA1683	-1.58	0.00018	53.29	3.27	0	0.472109	0.000107099	grey
ENSG00000253372.5	AC016405.1	-1.58	7.6e-06	117.74	32.06	2	0.752231	1.81398e-12	blue
ENSG00000013619.13	MAMLD1	-1.61	0.00013	190.16	42.95	1	-0.504498	2.90224e-05	grey
ENSG00000237851.1	AL023584.2	-1.63	0.00025	31.5	6.28	2	0.697814	2.91833e-10	blue
ENSG00000197632.8	SERPINB2	-1.66	0.00024	176.07	15.98	0	0.586964	5.3288e-07	grey
ENSG00000169429.10	CXCL8	-1.69	0.00012	1220.13	92.41	0	0.86058	3.11187e-19	grey
ENSG00000007944.14	MYLIP	-1.83	4.7e-08	312.37	70.19	2	0.764051	5.04625e-13	blue
